# Metabolic phenotyping of tear fluid as a prognostic tool for personalised medicine exemplified by T2DM patients

**DOI:** 10.1101/2021.11.30.21267045

**Authors:** Julia Brunmair, Andrea Bileck, Doreen Schmidl, Gerhard Hagn, Samuel M. Meier-Menches, Nikolaus Hommer, Andreas Schlatter, Christopher Gerner, Gerhard Garhöfer

## Abstract

**Background/Aims:** One goal of predictive, preventive, and personalised medicine is to improve the prediction and diagnosis of diseases, as well as to monitor therapeutic efficacy and to tailor individualised treatments with as little side effects as possible. New methodological developments should preferably rely on non-invasively sampled biofluids like sweat and tears in order to provide optimal compliance. Here we have thus investigated the metabolic composition of human tears in comparison to finger sweat and evaluated whether tear analyses may provide insight into ocular and systemic disease mechanisms.

**Methods:** In addition to finger sweat, tear fluid was sampled from 20 healthy volunteers using commercially available Schirmer strips. Tear fluid extraction and analysis using high-resolution mass spectrometry hyphenated with liquid chromatography was performed with optimized methods each for metabolites and eicosanoids. As second approach, we performed a clinical pilot study with 8 diabetic patients and compared them to 19 healthy subjects.

**Results:** Tear fluid was found to be a rich source for metabolic phenotyping. Remarkably, several molecules previously identified by us in sweat were found significantly enriched in tear fluid, including creatine or taurine. Furthermore, other metabolites such as kahweol and various eicosanoids were exclusively detectable in tears, demonstrating the orthogonal power for biofluid analysis in order to gain information on individual health states. The clinical pilot study revealed that many endogenous metabolites that have previously been linked to type 2 diabetes such as carnitine, tyrosine, uric acid and valine were indeed found significantly up-regulated in tears of diabetic patients. Nicotinic acid and taurine were elevated in the diabetic cohort as well and may represent new biomarkers for diabetes specifically identified in tear fluid. Additionally, systemic medications like metformin, bisoprolol, and gabapentin, were readily detectable in tears of patients. These findings highlight the potential diagnostic and prognostic power of tear fluid analyses, in addition to the promising methodological support for pharmacokinetic studies and patient compliance control.

**Conclusions:** Tear fluid analysis may support the development of clinical applications in the context of predictive, preventive, and personalised medicine as it reveals rich molecular information in a non-invasive way.
