## Supplementary Data for "Metabolic phenotyping of tear fluid as a prognostic tool for personalised medicine exemplified by T2DM patients"

### Sheet: Tabelle1
Supplementary Table: List of molecules analysed in tear fluid in the positive (metabolites) and negative (eicosanoids) ionisation mode. The set of 226 metabolites was used to calculate the principal component analysis (Figure 2D)
Metabolites
Compound	Retention Time [min]	Precursor mass [M-H]+
11β-Hydroxyandrosterone	5.7	307.227
12-aminododecanoic acid	5.47	216.196
13-OxoODE	5.88	317.209
15-Deoxy-Δ12,14-PG D2	6.11	317.211
16α-Hydroxyestrone	5.8	287.164
19-norandrostenedione	6.26	273.185
19-nortestosterone	5.7	275.201
1-Methylxanthine	1.7	167.056
2,3-Dihydroxybenzoic Acid	2.46	155.034
2-Acetamidophenol	1.98	152.071
2-Hydroxybutyric Acid	5.29	105.055
337.2	3.71	337.092
337.3	3.92	337.092
337.4	4.07	337.092
3-Hydroxyanthranilic acid	1.22	154.05
3-Hydroxycotinine	0.55	193.097
3-Methylxanthine	1.6	167.056
3-Phenyllactic acid	4.02	167.07
3-Pyridylacetic acid	2.54	138.055
4-Methoxycinnamic acid	5.38	179.07
4-methylumbelliferone	3.58	177.055
5-Acetylamino-6-formylamino-3-methyluracil (AFMU)	1.07	227.077
5-aminonicotinic acid	0.5	139.05
5-OxoETE	6.44	319.227
5-Phenylbenzimidazole-5-sulfonic acid	2.91	275.048
7,8-Dihydrobiopterin	0.95	240.109
7-Methylxanthine	1.48	167.056
7-hydroxytestosterone	6.1	305.211
Acetamiprid	5.66	223.075
Adenosine	1.12	268.104
Allantoin	0.44	159.051
Anatabin	0.63	161.107
Arginine	0.38	175.119
Ascorbat	0.48	199.021
Ascorbic Acid	0.48	177.039
Asparagin	0.38	133.061
Aspartic Acid	0.4	134.045
Benzoguanamin	2.44	188.093
Benzoylecgonine	3.56	290.139
Betaine	0.5	118.086
Betaxolol	5.31	308.222
Biopterin	1.08	238.093
Bisoprolol	4.72	326.233
Bisphenol S	4.5	251.037
Caffeine	3.21	195.088
Caffeine d9	3.17	204.144
Caffeine-Na	3.28	217.07
Camphor	5.8	153.127
Carnitine	0.39	162.112
Catechin	2.59	291.086
Cetrimonium	5.54	284.331
Chelidonin	5.3	354.134
Chlorogenic Acid	3	355.102
Chlorogenic Acid - Isomer 2	2.82	355.102
Chlorogenic Acid - Isomer 1	2.28	355.102
Chlorogenic Acid - Isomer 3	3.24	355.102
Chlorpheniramine	3.86	275.131
Citral	5.76	153.127
Citrinin	3.92	251.091
Citrulline	0.44	176.103
Cortisol	5.76	363.217
Cortisone	5.42	361.201
Cotinine	0.8	177.102
Coumarin	4.6	147.044
Creatine	0.41	132.077
Creatinine	0.42	114.066
Cycloleucylprolyl	4.21	211.144
Cystathionine	5.66	223.075
Cysteine	0.41	122.027
Debrisoquine	2.14	176.118
Desmethyltramadol	5.54	250.18
Desthiobiotin	4.38	215.139
DHEA	5.75	289.216
Dihydromorphine	5.53	288.159
Diphenhydramine	4.98	256.17
Doxylamin	2.32	271.18
Dulcitol	0.46	183.086
Enilconazole	5.31	297.056
Epicatechin	3.49	291.086
Epinephrine	0.44	184.097
Ergothioneine	0.53	230.096
Escitalopram	5.13	325.171
Estradiol	6.29	273.185
Estrone	5.61	271.169
Fenpropimorph	5.34	304.263
Fluconazole	4.39	307.111
Gentisic Acid	2.46	155.034
Glucose	0.44	181.071
Glutamine	0.39	147.076
Glutamylglutamic acid	0.57	277.103
Glutathione (red.)	0.68	308.091
Glycl-L-Leucine	1.48	189.123
Hesperidin	5.27	611.197
Hexadecanamide	6.35	256.263
Hexanoylcarnitine	3.02	260.186
Histamine	0.34	112.087
Histidin	0.4	156.077
Hydrocortisone	5.45	362.209
Imazamox	4.88	306.145
Imidazoleacetic Acid	0.42	127.05
Indole-2-carboxylic acid	5.34	162.055
Indole-3-carbaldehyde	4.32	146.06
Indole-3-carboxylic acid	4.34	162.055
Indole-3-lactic acid	4.2	206.081
Indole-3-propionic acid	5.31	190.086
Isoferulic acid	3.63	195.065
Isoimperatorin	5.84	271.096
Isoleucine	0.9	132.102
Kahweol	6.23	315.195
Kojic Acid	1.11	143.034
Kynurenic acid	3.62	190.05
Kynurenie	1.34	209.092
Lactose	0.57	343.123
L-DOPA	0.71	198.076
Leucin	0.94	132.102
Levetiracetam	2.42	171.113
L-Glutamic Acid	0.41	148.06
Lidocaine	2.62	235.18
Loperamide	4.13	477.23
Loratadin	3.89	383.152
L-Phenylalanine	1.49	166.086
Lysine	0.37	147.113
Maltol	1.63	127.039
Maltose	0.46	343.123
Melamin	0.41	127.073
Melatonin	4.64	233.128
Metformin	0.45	130.109
Methionine	0.62	150.058
Methionine Sulfoxide	0.41	166.053
Methylguanosine	1.73	299.122
N-acetyl-4-aminoantipyrine	3.15	246.124
N-acetyl-ciprofloxacin	3.05	374.151
N-Acetyl-DL-serine	0.55	148.06
N-Acetylhistamine	0.53	154.097
N-Acetylserotonin	2.91	219.113
N-Acetyltryptophan	4.4	247.108
Naproxen	5.55	231.102
Naringin	5.15	581.186
Neohesperidin	5.31	611.197
Neopterin	0.63	254.088
Neosolaniol	3.36	405.152
N-formyl-4-aminoantipyrine	3.15	232.108
Nicotine	0.6	163.123
Nicotinic Acid	0.65	124.039
Nitrazepam	4.2	282.087
N-methyl-4-aminoantipyrine	1.93	218.129
Nobiletin	5.58	403.139
Nootkatone	6.05	219.174
Norcodeine	4.14	286.144
Norfenantyl	2.79	233.165
Norgestrel	6.24	313.216
Norleucine	1	132.102
Octadecanamide	5.56	284.295
Octocrylene	6.39	362.211
Oleamide	6.03	282.279
Ornithine	0.36	133.097
Oxybenzone	5.76	229.086
Oxybuprocaine	4.67	309.217
Palbociclib	4.73	448.246
Panthenol	2.03	206.139
Panthothenat	2.03	260.081
Panthothenic Acid	1.98	220.118
Pantoloc	5.31	384.082
Paracetamol	1.96	152.071
Paraxanthine	2.45	181.072
Phenetylamine	1.41	122.096
Pheniramin	2.34	241.17
Phenylacetic acid	4.51	137.06
Picolinic Acid	0.7	124.039
Pioglitazon	4.92	357.127
Pipecolic Acid	0.58	130.086
Pipecolinic Acid	0.58	130.086
Piperacillin	5.38	518.17
Pregabalin	1.99	160.133
Prochloraz	5.77	376.038
Progesterone	5.98	315.232
Prolin	0.44	116.071
Prolin betaine	0.55	144.102
Prolinamide	0.42	115.087
Prolylglycine	0.48	173.092
Propamocarb	1.55	189.16
Propoxycaine	3.87	295.202
Prostaglandin A3	5.7	333.206
Protopine	3.94	354.134
Pseudoephedrine	1.7	166.123
Pyridoxal	0.55	168.066
Pyridoxamine	1.7	169.097
Pyridoxine	0.65	170.081
Pyroglutamic Acid	0.8	130.05
Quinic Acid	0.51	193.071
Raffinose	0.52	505.176
Ropivacaine	3.8	275.212
Salsolinol	0.74	180.102
Sebacic Acid	5.4	203.128
Serine	0.37	106.05
Serotonin	1.07	177.102
Sitagliptin	3.8	408.125
Sorbitol	0.42	183.086
Spermidine	0.35	146.165
Spermine	0.32	203.223
Sulfametrole	4.07	287.027
Tangeritin	5.55	373.128
Taurine	0.4	126.022
Tazobactam	2.18	301.06
Testosterone	5.75	289.216
Testosterone glucuronide	5.43	465.248
tetranor-12S-HETE	5.96	267.195
tetranor-PGJM	4.82	267.196
Theobromine	2.07	181.072
Theophylline	2.58	181.072
Threonin	0.4	120.066
Thymine	1.18	127.05
Timolol	3.6	317.164
Trazodone	4.32	372.159
Tributyl citrate	6.24	361.222
Tributyl phosphate	6.07	267.172
Triethanolamine	0.42	150.112
Trigonelline	0.42	138.055
Trimethoprim	2.76	291.145
Triphenyl phosphate	5.89	327.078
Tropicamide	2.97	285.16
Tryptophan	2.13	205.097
Tyrosine	0.89	182.081
Uric acid	0.7	169.036
Valine	0.53	118.086
Vildagliptin	1.8	304.202
Eicosanoids
Compound	Retention Time [min]	Precursor mass [M-H]-
11-HDoHE	10.5	343.228
11S-HETE	10.48	319.228
12.13-DiHOME	8.5	313.238
12S-HETE/8S HETE	10.62	319.228
12S-HHTrE	8.8	279.197
14,15-DiHETrE	8.8	337.238
14-HDoHE and 10-HDoHE	10.5	343.228
15S-HETE	10.21	319.228
15S-HETrE	10.98	321.243
16-HETE	9.93	319.228
17-HDoHE	10.35	343.228
18-HETE	9.8	319.228
20-HETE	9.7	319.228
313_10.40	10.4	313.238
313_10.45	10.55	313.238
313_10.75	10.75	313.238
313_12.47	12.47	313.238
313_8.24	8.24	313.238
317_10.65	10.65	317.212
319_10.31	10.31	319.228
319_11.07	11.07	319.228
319_11.45	11.55	319.228
319_8.85	8.85	319.228
333_9.2	9.2	333.207
335_6.88	6.88	335.223
335_7.02	7.02	335.222
335_8.71	8.71	335.223
335_9.77	9.77	335.223
335_9.86	9.86	335.223
337_9.84	9.84	337.238
343_10.07	10.07	343.228
359_9.88	9.88	359.223
3-HOTrE_9.39	9.48	293.212
4-HDoHE	10.9	343.228
5-HEPE	9.91	317.212
5S-HETE	10.82	319.228
6trans-LTB4	7.89	335.222
7-HDoHE	10.65	343.228
8-HDoHE	10.72	343.228
9(R) _13(R)-HODE_EPOME mix	10.1	295.228
9.10-DiHOME	8.66	313.238
9-HEPE	9.84	317.212
9-HETE	10.73	319.228
9-HOTrE_9.26	9.26	293.212
9-HpODE_9.91	9.91	311.223
Arachidonic Acid	12.68	303.233
Adrenic Acid_13.26	13.36	331.264
Adrenic Acid_13.36	13.36	331.264
Adrenic Acid_13.46	13.4	331.264
Adrenic Acid_8.82	8.82	331.264
a-Linolenic Acid	12.45	277.217
DGLA_13.03	13.03	305.249
DGLA_13.12	13.22	305.249
DGLA_13.2	13.2	305.249
DHA	12.52	327.233
DHA_12.60	12.7	327.233
DPA	12.8	329.249
DPA_12.97	13.07	329.249
EPA	12.26	301.217
g-Linolenic Acid	12.4	277.217
HETrE_10.77	10.77	321.243
HHTrE_5.89	5.89	279.197
HHTrE_8.81	8.81	279.197
HHTrE_9.22	9.22	279.197
HpODE_7.71	7.71	311.223
HpODE_7.86	7.86	311.223
Linoleic acid_12.82	12.82	279.233
Palmitic Acid	13.47	255.233
Stearidonic Acid_11.63	11.63	275.202
Stearidonic Acid_12.00	12	275.202

### Sheet: Tabelle3
Eicosanoids
Compound	Retention Time [min]	Precursor mass [M-H]-
11-HDoHE	10.5	343.228
11S-HETE	10.48	319.228
12.13-DiHOME	8.5	313.238
12S-HETE/8S HETE	10.62	319.228
12S-HHTrE	8.8	279.197
14,15-DiHETrE	8.8	337.238
14-HDoHE and 10-HDoHE	10.5	343.228
15S-HETE	10.21	319.228
15S-HETrE	10.98	321.243
16-HETE	9.93	319.228
17-HDoHE	10.35	343.228
18-HETE	9.8	319.228
20-HETE	9.7	319.228
313_10.40	10.4	313.238
313_10.45	10.55	313.238
313_10.75	10.75	313.238
313_12.47	12.47	313.238
313_8.24	8.24	313.238
317_10.65	10.65	317.212
319_10.31	10.31	319.228
319_11.07	11.07	319.228
319_11.45	11.55	319.228
319_8.85	8.85	319.228
333_9.2	9.2	333.207
335_6.88	6.88	335.223
335_7.02	7.02	335.222
335_8.71	8.71	335.223
335_9.77	9.77	335.223
335_9.86	9.86	335.223
337_9.84	9.84	337.238
343_10.07	10.07	343.228
359_9.88	9.88	359.223
3-HOTrE_9.39	9.48	293.212
4-HDoHE	10.9	343.228
5-HEPE	9.91	317.212
5S-HETE	10.82	319.228
6trans-LTB4	7.89	335.222
7-HDoHE	10.65	343.228
8-HDoHE	10.72	343.228
9(R) _13(R)-HODE_EPOME mix	10.1	295.228
9.10-DiHOME	8.66	313.238
9-HEPE	9.84	317.212
9-HETE	10.73	319.228
9-HOTrE_9.26	9.26	293.212
9-HpODE_9.91	9.91	311.223
Arachidonic Acid	12.68	303.233
Adrenic Acid_13.26	13.36	331.264
Adrenic Acid_13.36	13.36	331.264
Adrenic Acid_13.46	13.4	331.264
Adrenic Acid_8.82	8.82	331.264
a-Linolenic Acid	12.45	277.217
DGLA_13.03	13.03	305.249
DGLA_13.12	13.22	305.249
DGLA_13.2	13.2	305.249
DHA	12.52	327.233
DHA_12.60	12.7	327.233
DPA	12.8	329.249
DPA_12.97	13.07	329.249
EPA	12.26	301.217
g-Linolenic Acid	12.4	277.217
HETrE_10.77	10.77	321.243
HHTrE_5.89	5.89	279.197
HHTrE_8.81	8.81	279.197
HHTrE_9.22	9.22	279.197
HpODE_7.71	7.71	311.223
HpODE_7.86	7.86	311.223
Linoleic acid_12.82	12.82	279.233
Palmitic Acid	13.47	255.233
Stearidonic Acid_11.63	11.63	275.202
Stearidonic Acid_12.00	12	275.202
